# Inter-individual variability in lipoprotein proteomics reveals distinct patient clusters informative for disease pathogenesis and severity

**DOI:** 10.64898/2026.03.26.26349288

**Authors:** Maxime Nguyen, Soukaina Timouma, Hanyu Qin, Yuxin Mi, Charles Hinds, Stuart Mc Kechnie, GAinS Investigators, Thomas Gautier, Julian C. Knight

## Abstract

Lipoprotein composition is altered in sepsis, and supplementation with high-density lipoproteins has been reported to improve outcomes in experimental settings. In this study, we aimed to investigate the nature and inter-individual variability in the lipoprotein proteome to inform risk stratification and opportunities for precision medicine approaches. In a large proteomic dataset including 1134 patients (1781 samples) with sepsis and 149 healthy volunteers, we analysed 18 protein components of lipoproteins. We characterise heterogeneity of the lipoprotein proteome, defining three step-wise sub-phenotypes associated with increasing disease severity, one close to health, then an early phase patient group showing increased abundance of proteins that integrate HDL under inflammatory conditions (SAA1 and SAA2), then a group with decreased abundance of proteins that are components of HDL under healthy conditions that was associated with higher organ failure intensity (SOFA score) and increased mortality. We developed and externally validated a quantitative score reflective of lipoproteins alterations in sepsis, and machine learning predictive models to predict the LP class, advancing future individualised lipoproteins-based therapeutics in sepsis.

**Purpose:** During sepsis, the lipoprotein proteome is altered, impacting function and potentially driving severity. Many drugs targeting lipoprotein metabolism are available, but sepsis is a highly heterogenous disease, and there is no large-scaled exploration of lipoprotein alterations in sepsis. In this study, we aimed to explore lipoprotein proteome based sub-phenotypes and their implications in terms of immune dysfunction, organ failure, and mortality in sepsis. The secondary objective was to develop classifiers enabling risk stratification and personalised intervention for future trials.

**Methods:** In a large proteomic dataset, we identified 18 proteins that are components of lipoproteins. We conducted unsupervised clustering and compared those patient clusters in terms of immune function (SRS scores, differential gene expression analysis), organ dysfunction, and mortality. We then built a continuous score for lipoprotein alteration in sepsis. In the third part, we developed and externally validated two predictive machine learning models that can be used as classifiers (for sub-phenotypes assignment and continuous score calculation).

**Results:** We analysed data from 1134 patients (1781 samples) with sepsis and 149 healthy volunteers. On day 1 of ICU admission, we identified 3 clusters based on lipoproteins’ proteome profile (named LP3, LP2 and LP1). Transition between the cluster of lowest severity (LP3) to LP2 was characterised by an increased abundance in proteins that integrate HDL under inflammatory conditions (SAA1 and SAA2) and transition between LP2 and LP1 by a decreased abundance of a group of proteins that are component of HDL under healthy conditions. Those clusters were associated with sepsis response signature scores, organ failure, and mortality. Next, we developed a continuous score reflective of lipoproteins alterations in sepsis (LPq) and two machine learning classifiers to predict LP cluster membership and LPq. Analysis on an external dataset composed of 265 patients (353 samples) with COVID-19, sepsis and healthy volunteers enabled us to validate the robustness of our models and the external validity of our score.

**Conclusions:** We described the heterogeneity of lipoproteins’ proteome in sepsis and defined three sub-phenotypes of increasing severity. Those sub-phenotypes were mostly driven by the HDL proteome. Our results suggest that lipoprotein proteome alteration occurs as a continuum in patients with sepsis. The first step was characterised by increased abundance of proteins that integrate HDL composition under inflammatory conditions (SAA1 and SAA2), while the second step was characterised by decreased abundance of proteins that are components of HDL under healthy conditions. This second step was associated with higher organ failure intensity (SOFA score) and increased mortality. We developed and externally validated a quantitative score reflective of lipoproteins alterations in sepsis, and machine learning predictive models to predict the LP class, paving the way for individualised lipoproteins-based therapeutics in sepsis.
