## Supplementary Table 1 for "Inter-individual variability in lipoprotein proteomics reveals distinct patient clusters informative for disease pathogenesis and severity"

### Sheet: Class_vs_class_tuning_all_param
Datasets	Tuning all parameters
	Metrics	Parameters	Top 20 genes	Importance top 20 genes
LP1 vs LP2	Overall metrics: Overall AUC: 0.9592 Overall accuracy: 0.8713 Overall F1 Score: 0.8000 Overall Precision: 0.8387 Overall Recall: 0.7647 Per-class metrics: Class 0 - F1: 0.9051, Precision: 0.8857, Recall: 0.9254, Accuracy: 0.8450 Class 1 - F1: 0.8000, Precision: 0.8387, Recall: 0.7647, Accuracy: 0.8450	max_depth:4 max_feature:28 MinSampleLeaf:7 MinSampleSplit:2 n_opt:1405 Bootstrap:True	APOL1 APOA1 ALB APOA2 SAA4 PON1 IGLC2 PGLYRP2 IGFALS AHSG APOA4 CHRNA10 LCN2 CFI IGKV1.5 KLKB1 C2 MGA APOC1 SAA1	0.595032
LP2 vs LP1	Overall metrics: Overall AUC: 0.9754 Overall accuracy: 0.9109 Overall F1 Score: 0.9302 Overall Precision: 0.9677 Overall Recall: 0.8955 Per-class metrics: Class 0 - F1: 0.8767, Precision: 0.8205, Recall: 0.9412, Accuracy: 0.9183 Class 1 - F1: 0.9302, Precision: 0.9677, Recall: 0.8955, Accuracy: 0.9183	max_depth:4 max_feature:28 MinSampleLeaf:7 MinSampleSplit:2 n_opt:1405 Bootstrap:True	APOL1 APOA2 APOA1 ALB PON1 SAA4 IGLC2 PGLYRP2 IGFALS CHRNA10 APOC4 LCN2 AHSG S100A8 APOA4 APOC1 CCDC141 CFI IGLV3.21 IGKV1.5	0.597912
LP1 vs LP3	Overall metrics: Overall AUC: 0.9692 Overall accuracy: 0.9167 Overall F1 Score: 0.9429 Overall Precision: 0.9429 Overall Recall: 0.9429 Per-class metrics: Class 0 - F1: 0.8462, Precision: 0.8462, Recall: 0.8462, Accuracy: 0.8945 Class 1 - F1: 0.9429, Precision: 0.9429, Recall: 0.9429, Accuracy: 0.8945	max_depth:4 max_feature:16 MinSampleLeaf:8 MinSampleSplit:20 n_opt:315 Bootstrap:False	APOA1 CRP SAA2 APOC1 APOM AHSG APOC4 PGLYRP2 APOL1 APOA2 ALB S100A9 FGL1 SAA1 SERPINA3 LBP PRSS8 FGB ORM1 SERPINA4	0.675526
LP3 vs LP1	Overall metrics: Overall AUC: 1.0000 Overall accuracy: 0.9583 Overall F1 Score: 0.9167 Overall Precision: 1.0000 Overall Recall: 0.8462 Per-class metrics: Class 0 - F1: 0.9722, Precision: 0.9459, Recall: 1.0000, Accuracy: 0.9231 Class 1 - F1: 0.9167, Precision: 1.0000, Recall: 0.8462, Accuracy: 0.9231	max_depth:4 max_feature:16 MinSampleLeaf:8 MinSampleSplit:20 n_opt:315 Bootstrap:False	APOA1 APOC1 CRP APOM PGLYRP2 SAA2 APOA2 AHSG ALB FGL1 APOC4 LCN2 SAA1 SERPINA4 SERPINA10 APOL1 CHRNA10 APOA4 SAA4 SERPINA3	0.665932
LP2 vs LP3	Overall metrics: Overall AUC: 0.9392 Overall accuracy: 0.9250 Overall F1 Score: 0.9559 Overall Precision: 0.9420 Overall Recall: 0.9701 Per-class metrics: Class 0 - F1: 0.7500, Precision: 0.8182, Recall: 0.6923, Accuracy: 0.8312 Class 1 - F1: 0.9559, Precision: 0.9420, Recall: 0.9701, Accuracy: 0.8312	max_depth:12 max_feature:17 MinSampleLeaf:13 MinSampleSplit:9 n_opt:685 Bootstrap:True	SAA2 SAA1 CRP SERPINA10 ORM2 LBP FGL1 APOM HP C1RL FGA ORM1 S100A9 APOC1 LRG1 CPN1 MAN1A1 HPX C1R B4GALT1	0.58316
LP3 vs LP2	Overall metrics: Overall AUC: 0.8794 Overall accuracy: 0.9000 Overall F1 Score: 0.6364 Overall Precision: 0.7778 Overall Recall: 0.5385 Per-class metrics: Class 0 - F1: 0.9420, Precision: 0.9155, Recall: 0.9701, Accuracy: 0.7543 Class 1 - F1: 0.6364, Precision: 0.7778, Recall: 0.5385, Accuracy: 0.7543	max_depth:12 max_feature:17 MinSampleLeaf:13 MinSampleSplit:9 n_opt:685 Bootstrap:True	SAA1 SAA2 CRP SERPINA10 ORM2 FGL1 FGA LBP SERPINA3 PGLYRP2 APOM APOC1 CPN1 VTN LRG1 SERPINA4 HP CD14 HLA.DOB MAN1A1	0.615849
LP1 vs LP2-LP3	Overall metrics: Overall AUC: 0.9621 Overall accuracy: 0.8696 Overall F1 Score: 0.7887 Overall Precision: 0.7778 Overall Recall: 0.8000 Per-class metrics: Class 0 - F1: 0.9057, Precision: 0.9114, Recall: 0.9000, Accuracy: 0.8500 Class 1 - F1: 0.7887, Precision: 0.7778, Recall: 0.8000, Accuracy: 0.8500	max_depth:14 max_feature:94 MinSampleLeaf:5 MinSampleSplit:12 n_opt:55 Bootstrap:False	APOL1 APOA1 APOA2 ALB SAA4 AHSG APOA4 PGLYRP2 LCN2 APOC4 PRSS8 IGLC2 PON1 IGLV3.21 APOM CFI CPN1 C8G A2M IGKV3D.15	0.71985
LP2 vs LP1-LP3	Overall metrics: Overall AUC: 0.8626 Overall accuracy: 0.7652 Overall F1 Score: 0.7970 Overall Precision: 0.8030 Overall Recall: 0.7910 Per-class metrics: Class 0 - F1: 0.7216, Precision: 0.7143, Recall: 0.7292, Accuracy: 0.7601 Class 1 - F1: 0.7970, Precision: 0.8030, Recall: 0.7910, Accuracy: 0.7601	max_depth:10 max_feature:63 MinSampleLeaf:5 MinSampleSplit:44 n_opt:60 Bootstrap:False	APOL1 SAA1 APOA1 SAA2 APOA2 SAA4 PON1 CRP FGA ALB IGLC2 PLTP APOC4 PGLYRP2 C8G CFI HP C2 IGLV3.21 IGKV1.5	0.712755
LP3 vs LP1-LP2	Overall metrics: Overall AUC: 0.9653 Overall accuracy: 0.9217 Overall F1 Score: 0.6667 Overall Precision: 0.6429 Overall Recall: 0.6923 Per-class metrics: Class 0 - F1: 0.9557, Precision: 0.9604, Recall: 0.9510, Accuracy: 0.8216 Class 1 - F1: 0.6667, Precision: 0.6429, Recall: 0.6923, Accuracy: 0.8216	max_depth:4 max_feature:17 MinSampleLeaf:2 MinSampleSplit:4 n_opt:1320 Bootstrap:False	SAA2 SAA1 CRP FGL1 SERPINA10 APOA1 APOC1 APOM AHSG LBP PGLYRP2 S100A9 LRG1 ORM2 C1RL APOA4 CD14 HPX APOC4 ALB	0.594472
