## Supplementary Table 2 for "Inter-individual variability in lipoprotein proteomics reveals distinct patient clusters informative for disease pathogenesis and severity"

### Sheet: Multiclass_tuning_all_param
Datasets	Tuning all parameters
	Metrics	Parameters	Top 20 genes	Importance top 20 genes
Using all proteins	Overall metrics: Overall AUC: 0.9642 Overall accuracy: 0.8696 Overall F1 Score: 0.7946 Overall Precision: 0.8732 Overall Recall: 0.7580 Per-class metrics: Class 0 - AUC: 0.9517, F1: 0.6000, Precision: 0.8571, Recall: 0.4615, Accuracy: 0.7259 Class 1 - AUC: 0.9605, F1: 0.9014, Precision: 0.8533, Recall: 0.9552, Accuracy: 0.8630 Class 2 - AUC: 0.9804, F1: 0.8824, Precision: 0.9091, Recall: 0.8571, …	max_depth:15 max_feature:27 MinSampleLeaf:2 MinSampleSplit:6 n_opt:465 Bootstrap:True	SAA2 SAA1 CRP APOL1 APOA1 APOA2 ALB AHSG SAA4 APOC4 SERPINA10 APOC1 PGLYRP2 FGL1 PON1 APOA4 APOM LCN2 SERPINA4 S100A9	0.491449
Using 5 proteins separating best on CCA covariate 1 : ORM1 SAA1 CRP IGHG2 CFB	Overall metrics: Overall AUC: 0.8491 Overall accuracy: 0.7217 Overall F1 Score: 0.7044 Overall Precision: 0.6874 Overall Recall: 0.7333 Per-class metrics: Class 0 - AUC: 0.9374, F1: 0.6897, Precision: 0.6250, Recall: 0.7692, Accuracy: 0.8552 Class 1 - AUC: 0.8109, F1: 0.7742, Precision: 0.8421, Recall: 0.7164, Accuracy: 0.7645 Class 2 - AUC: 0.7989, F1: 0.6494, Precision: 0.5952, Recall: 0.7143, …	max_depth:6 max_feature:3 MinSampleLeaf:9 MinSampleSplit:14 n_opt:950 Bootstrap:True	CRP SAA1 ORM1 IGHG2 CFB	1
Using 10 proteins separating best on CCA covariate 1 : ORM1 SAA1 CRP IGHG2 CFB SAA2 A2M HPX APOA4 AFM	Overall metrics: Overall AUC: 0.8990 Overall accuracy: 0.7826 Overall F1 Score: 0.7387 Overall Precision: 0.7213 Overall Recall: 0.7681 Per-class metrics: Class 0 - AUC: 0.9351, F1: 0.6452, Precision: 0.5556, Recall: 0.7692, Accuracy: 0.8454 Class 1 - AUC: 0.8822, F1: 0.8462, Precision: 0.8730, Recall: 0.8209, Accuracy: 0.8271 Class 2 - AUC: 0.8796, F1: 0.7246, Precision: 0.7353, Recall: 0.7143, …	max_depth:7 max_feature:5 MinSampleLeaf:8 MinSampleSplit:15 n_opt:965 Bootstrap:True	SAA2 CRP SAA1 APOA4 A2M IGHG2 ORM1 AFM HPX CFB	1
Using 5 proteins separating best on CCA covariate 2 : APOL1 FGB APOA2 APOA1 IGKV3D.15	Overall metrics: Overall AUC: 0.8635 Overall accuracy: 0.7652 Overall F1 Score: 0.6965 Overall Precision: 0.6819 Overall Recall: 0.7235 Per-class metrics: Class 0 - AUC: 0.7768, F1: 0.4516, Precision: 0.3889, Recall: 0.5385, Accuracy: 0.7153 Class 1 - AUC: 0.8647, F1: 0.8000, Precision: 0.8621, Recall: 0.7463, Accuracy: 0.7898 Class 2 - AUC: 0.9489, F1: 0.8378, Precision: 0.7949, Recall: 0.8857, …	max_depth:10 max_feature:3 MinSampleLeaf:7 MinSampleSplit:7 n_opt:670 Bootstrap:True	APOA1 APOL1 APOA2 FGB IGKV3D.15	1
Using 10 proteins separating best on CCA covariate 2 : APOL1 FGB APOA2 APOA1 IGKV3D.15 APOA4 SAT1 ALB SAA4 LCN2	Overall metrics: Overall AUC: 0.9183 Overall accuracy: 0.8435 Overall F1 Score: 0.7636 Overall Precision: 0.7893 Overall Recall: 0.7521 Per-class metrics: Class 0 - AUC: 0.8529, F1: 0.5455, Precision: 0.6667, Recall: 0.4615, Accuracy: 0.7161 Class 1 - AUC: 0.9294, F1: 0.8806, Precision: 0.8806, Recall: 0.8806, Accuracy: 0.8570 Class 2 - AUC: 0.9725, F1: 0.8649, Precision: 0.8205, Recall: 0.9143, …	max_depth:7 max_feature:2 MinSampleLeaf:3 MinSampleSplit:14 n_opt:190 Bootstrap:True	APOA1 APOL1 APOA2 ALB SAA4 APOA4 FGB LCN2 SAT1 IGKV3D.15	1
Using 10 proteins separating best on CCA covariate 1 (5) + and covariate 2 (5) : ORM1 SAA1 CRP IGHG2 CFB APOL1 FGB APOA2 APOA1 IGKV3D.15	Overall metrics: Overall AUC: 0.9336 Overall accuracy: 0.8435 Overall F1 Score: 0.8141 Overall Precision: 0.8024 Overall Recall: 0.8303 Per-class metrics: Class 0 - AUC: 0.9133, F1: 0.7407, Precision: 0.7143, Recall: 0.7692, Accuracy: 0.8650 Class 1 - AUC: 0.9341, F1: 0.8750, Precision: 0.9180, Recall: 0.8358, Accuracy: 0.8658 Class 2 - AUC: 0.9536, F1: 0.8267, Precision: 0.7750, Recall: 0.8857, …	max_depth:8 max_feature:2 MinSampleLeaf:5 MinSampleSplit:6 n_opt:550 Bootstrap:False	SAA1 CRP APOL1 APOA1 APOA2 ORM1 FGB IGHG2 CFB IGKV3D.15	1
Using 20 proteins separating best on CCA covariate 1 (10) + and covariate 2 (10) : ORM1 SAA1 CRP IGHG2 CFB SAA2 A2M HPX APOA4 AFM APOL1 FGB APOA2 APOA1 IGKV3D.15 APOA4 SAT1 ALB SAA4 LCN2 COL1A2 # APOA4 is present in both dimensions - dim2 differenciate best LP1 and LP2, so let's add one more from dim2: COL1A2	Overall metrics: Overall AUC: 0.9538 Overall accuracy: 0.8783 Overall F1 Score: 0.8396 Overall Precision: 0.8580 Overall Recall: 0.8249 Per-class metrics: Class 0 - AUC: 0.9389, F1: 0.7500, Precision: 0.8182, Recall: 0.6923, Accuracy: 0.8363 Class 1 - AUC: 0.9521, F1: 0.9118, Precision: 0.8986, Recall: 0.9254, Accuracy: 0.8898 Class 2 - AUC: 0.9704, F1: 0.8571, Precision: 0.8571, Recall: 0.8571, …	max_depth:10 max_feature:1 MinSampleLeaf:2 MinSampleSplit:6 n_opt:465 Bootstrap:False	SAA2 SAA1 CRP APOL1 APOA1 APOA2 ALB SAA4 LCN2 ORM1 APOA4 APOA4 HPX A2M FGB COL1A2 CFB AFM SAT1 IGKV3D.15 IGHG2	1
